# More than the sum of its parts? An analysis of the factors impacting the content of antenatal care consultations in the Democratic Republic of Congo

**DOI:** 10.1101/2025.01.17.25320735

**Authors:** Rui Han, Brittany Hagedorn

## Abstract

**Background:** Previous studies have shown that in lower and middle-income countries, although antenatal care (ANC) coverage has increased significantly, maternal mortality remained high due to poor quality of care. Despite established protocols, recommended actions are not consistently completed and the causes are not well understood. We sought to unpack this by analyzing direct observations of ANC consultations from the Democratic Republic of Congo (DRC).

**Methods:** We conducted secondary analysis of data from the Health System Strengthening for Better Maternal and Child Health Results Project (2015-2022) evaluation. We examined completion rates of twenty recommended actions for a first ANC visit. We identified contributing factors using chi-squared tests on completion rates, in samples stratified by availability of essential items and provider characteristics. We used regressions to estimate the relative importance of facility, provider, and patient characteristics in determining completion rates and the effect of availability of the essential item for different care components.

**Results:** We observed a statistically significant increase between baseline and endline in supply-side readiness (equipment and supplies) and quality of care for six recommended actions. While structural readiness was a significant predictor of quality, we found that provider qualifications and female gender had significant positive associations with completion rates, partially explaining the observed variation in care quality. For example, female A1 nurses prescribed tetanus vaccination for 70% of patients, male A1 nurses to 55%, and midwives to 51%. After decomposing the reasons for poor quality, we found that in addition to supply-side gaps (64% at baseline, 51% at endline), the know-do gap contributed to 30% of incompletions at baseline (21% at endline). Patient characteristics were rarely predictive of quality.

**Conclusions:** While supply-side gaps continue to be important barriers to service quality for ANC visits, especially preventive treatments and diagnostics, addressing these alone is inadequate. This is especially true for the physical exam, where interpersonal and behavioral barriers persist and we see evidence of gendered differences in quality of care. Interventions to improve the performance of all providers is critical to ensure that every person receives the best possible care.
