## Additional file 1 for "More than the sum of its parts? An analysis of the factors impacting the content of antenatal care consultations in the Democratic Republic of Congo"

### Sheet: Table S1
Table S1. Survey questions corresponding to list of actions expected to be completed during ANC1.
ANC component	Recommended action			Required equipment, medical supply
	Direct observation survey questions	Provider knowledge survey questions	Question description	Facility assessment survey questions	Item description
Physical examinations	BL: F3-2.07c EL: F3-2.07c	BL: F2-11.04b EL: F2-11.04n2	Take the weight of the pregnant individual	BL: F1-13.02b.5 EL: F1-13.02.3	Scale
	BL: F3-2.07g EL: F3-2.07g	BL: F2-11.04c EL: F2-11.04n3	Take the pregnant individual’s blood pressure	BL: F1-13.02b.8, 13.02b.11 EL: F1-13.02.6, 13.02.9	Blood pressure cuff and stethoscope
	BL: F3-2.07l EL: F3-2.07l	BL: F2-11.04j EL: F2-11.04n10	Measure the fundal height	BL: F1-13.08b.g EL: F1-13.02.2	Tape measure
	BL: F3-2.07h EL: F3-2.07h	BL: F2-11.04e EL: F2-11.04n5	Perform chest auscultation	BL: F1-13.02b.11 EL: F1-13.02.9	Stethoscope
	BL: F3-2.07m EL: F3-2.07m	BL: F2-11.g EL: F2-11.04n7	Listen to the fetal heartbeat	BL: F1-13.08b.c EL: F1-13.08.c	Obstetric stethoscope
Diagnostic tests	BL: F3-2.07r EL: F3-2.07r	BL: F2-11.05c EL: F2-11.05n3	Perform a urine test for albumin and glucose	BL: F1-14.18.121, 14.20.121 EL: F1-14.18.99	Urine analysis kit
	BL: F3-2.07t EL: F3-2.07t	BL: F2-11.05i EL: F2-11.05n9	Offer or refer the pregnant individual for voluntary HIV testing	BL: F1-14.18.118, 14.20.118 EL: F1-14.18.96, 14.20.96	HIV test kit
	BL: F3-2.07s EL: F3-2.07s	BL: F2-11.05j EL: F2-11.0510	Offer of refer the pregnant individual for a syphilis test	BL: F1-14.18.120, 14.20.120 EL: F1-14.18.98	Test for syphilis
	BL: F3-2.07o EL: F3-2.07o	BL: F2-11.05b EL: F2-11.05n2	Ask for a blood sample and measure the hemoglobin level	BL: F1-05.10.c EL: F1-05.10.c	Hemoglobinometer
Preventive treatments	BL: F3-2.08e EL: F3-2.08e	BL: F2-11.02h EL: F2-11.02n8	Prescribe or give a tetanus toxoid shot	BL: F1-14.18.111, 14.20.111 EL: F1-14.18.89, 14.20.89	Tetanus Vaccine
	BL: F3-2.08a EL: F3-2.08a	BL: F2-11.06b EL: F2-11.06n2	Prescribe or give iron supplements (with or without folic acid)	BL: F1-14.18.8, 14.20.8 EL: F1-14.18.8, 14.20.8	Iron (with or without folic acid)
	BL: F3-2.08g EL: F3-2.08g	BL: F2-11.06c EL: F2-11.06n3	Prescribe or given intermittent preventive treatment of malaria	BL: F1-14.18.90, 14.20.90 EL: F1-14.18.65	Sulfadoxine-Pyrimethamine (SP)
	BL: F3-2.09b EL: F3-2.09b	BL: F2-11.06a EL: F2-11.06n1	Give the pregnant individual a treated mosquito net	BL: F1-6.58 EL: F1-6.58	Insecticide-treated net
Screening for danger signs	BL: F3-2.06i EL: F3-2.06j	BL: F2-11.03c EL: F2-11.03n3	Ask for HIV status of the pregnant individual.	Doesn’t require any equipment or supplies. Depends on provider knowledge only.
	BL: F3-2.07q EL: F3-2.07q	BL: F2-11.03l EL: F2-11.03n12	Ask for the Rh factor of the pregnant individual.
	BL: F3-2.04d EL: F3-2.04d	BL: F2-11.02g EL: F2-11.02n7	Ask about the medications the pregnant individual is taking
	BL: F3-2.06j EL: F3-2.06k	BL: F2-11.01h EL: F2-11.01n8	Ask about tetanus vaccination status of the pregnant individual.
	BL: F3-2.06a, b, d, k, m, n EL: F3-2.06a, b, d, l, n, o	BL: F2-11.02d EL: F2-11.02n4	Ask about an of the following symptoms experienced during the current pregnancy: vaginal bleeding, abdominal pain, respiratory problems, convulsions, blurry vision or headache, swelling and other health problems
Counseling	BL: F3-2.10a EL: F3-2.10a	BL: F2-11.07a EL: F2-11.07n1	Give advice on nutrition
	BL: F3-2.11a, b, c, d, e EL: F3-2.11a, a2, a3, a5, d	BL: F2-11.07c EL: F2-11.07n3	Give advice on danger signs and risk factors during pregnancy including vaginal bleeding, extreme fatigue, swelling, fever, blurry vision, or headache
Notes: ANC1 = the first-visit ANC consultations, Rh = rhesus factor D antigen.

### Sheet: Table S2
Table S2. Summary of facility, provider, and patient variables.
Variable	Factor levels	n (%) in BL	n (%) in EL	Survey questions	Question description
Facility location	Urban	24 (5.91%)	Variable not in endline	BL: F1-07; EL: NA	Environment of residence
	Rural	382 (94.1%)	Variable not in endline
Facility type	Hospital	77 (19.0%)	284 (16%)	BL: F1-01; EL: F1-12	Type of health facility
	Health center	326 (81.0%)	1494 (84%)
Provider gender	Male	117 (28.3%)	293 (16.5%)	BL: F3-1.06; EL: F3-1.06	Gender of provider
	Female	297 (71.7%)	1485 (83.5%)
Provider qualification	Medical doctor	7 (1.7%)	19 (1.1%)	BL: F3-1.07; EL: F3-1.07	Qualification of provider
	L2 Nurse	-	6 (0.03%)
	A2 Nurse	145 (34.9%)	755 (42.5%)
	A1 Nurse	95 (22.9%)	547 (30.8%)
	Midwife	121 (29.2%)	277 (15.6%)
	A3 nurse or below	47 (11.3%)	174 (9.8%)
Age of pregnant individual	Age under 18	26 (7.9%)	134 (7.6%)	BL: F5-1.01; EL: F5-1.01	Age in years
	Age 18 to 25	161 (48.6%)	916 (51.7%)
	Age 26 to 35	117 (35.4%)	554 (31.3%)
	Age above 36	27 (8.2%)	168 (9.5%)
Educational attainment of pregnant individual	None: no formal education	91 (27.5%)	572 (32.3%)	BL: F5-1.03; EL: F5-1.03	Highest level of education
	Basic: primary education	87 (26.3%)	166 (9.4%)
	Intermediate: first two years of secondary education	54 (16.3%)	324 (18.3%)
	Advanced: all six years of secondary education, post secondary education and above	99 (29.9%)	710(40.1%)
First pregnancy	Yes	82 (24.8%)	710 (40.1%)	BL: F3-1.04; EL: F3-1.04	Is this the first pregnancy of the individual?
	No	249 (75.2%)	1062 (59.9%)
Pregnancy phase	First trimester	15 (4.5%)	228 (12.9%)	BL: F3-1.03; EL: F3-1.03	Number of weeks the individual has been pregnant
	Second trimester	172 (52.0%)	1244 (70.2%)
	Third trimester	144 (43.5%)	300 (16.9%)
Provider gender X provider qualification	A1/L2/MD, female	45 (10.8%)	409 (23.0%)	Self-defined composite variable
	A1/L2/MD, male	57 (13.7%)	163 (9.2%)
	A2, female	88 (21.2%)	649 (36.5%)
	A2, male	56 (13.5%)	106 (6.0%)
	Midwives	121 (29.2%)	277 (15.6%)
	A3 or below	47 (11.3%)	174 (9.8%)
Pregnancy profile	Pregnancy under age 18	26 (7.9%)	134 (7.6%)	Self-defined composite variables
	Age 18-25, first pregnancy	54 (16.3%)	492 (27.8%)
	Age 18-25, has previous pregnancy	107 (32.3%)	424 (23.9%)
	Pregnancy at age 26 to 35	117 (35.4%)	554 (31.3%)
	Pregnancy at age above 36	27 (8.2%)	168 (9.5%)

### Sheet: Table S3
Table S3. Household asset loadings for wealth index
Household asset	Loading for constructing wealth index
Chair	0.46
Dining table	0.4
Solar panel	0.34
Radio	0.34
Bed/mattress	0.32
Cellphone	0.26
Farm tools	0.23
Bicycle	0.22
Mosquito net	0.22
Motorcycle	0.21
Lamp	0.19
Canoe	0.08
Generator	0.05
Van or car	0.01
Notes: The loadings are based on the first principal component from the PCA analyses of 14 household assets from the household survey in the endline. Assets with higher loadings contribute more to the wealth index.

### Sheet: Table S4
Table S4. Change in completion rate of recommended actions, from baseline to endline
Recommended action	Care component	Baseline % available	Endline % available	Endline - Baseline
Measure: uterine height	Physical	96.6%	98.5%	1.9%
Check: fetal heartbeat	Physical	93.8%	91.0%	-2.8%
Measure: weight	Physical	90.4%	83.6%	-6.8%*
Measure: blood pressure	Physical	89.3%	81.2%	-8.1%**
Check: chest auscultation	Physical	62.4%	38.5%	-23.9%***
Give/Prescribe: antimalarial	Preventive	60.7%	87.4%	26.7%***
Give/Prescribe: Iron	Preventive	43.8%	82.0%	38.2%***
Give/Prescribe: Tetanus vaccine	Preventive	37.6%	64.1%	26.5%***
Give: Insecticide-treated net	Preventive	34.8%	61.7%	26.9%***
Test: hemoglobin	Diagnostic	37.1%	39.5%	2.5%
Test: syphilis	Diagnostic	31.5%	17.3%	-14.2%***
Test: HIV	Diagnostic	30.9%	35.3%	4.4%
Test: urine	Diagnostic	24.7%	28.2%	3.5%
Ask: danger signs observed	History	77.0%	71.9%	-5.0%
Ask: tetanus vaccination	History	70.8%	61.2%	-9.5%*
Ask: medicines	History	60.7%	53.4%	-7.2%
Ask: HIV status	History	34.8%	25.9%	-9.0%*
Ask: blood group	History	3.9%	12.7%	8.8%***
Advise: danger signs	Counseling	62.9%	68.4%	5.5%
Advise: nutrition	Counseling	45.5%	64.7%	19.2%***
Notes P-values from chi-squared tests are coded as *<0.05, **<0.01, ***<0.001. Baseline has observations from 178 first ANC visits, and endline has observatioins from 1778 first ANC visits.

### Sheet: Table S5
Table S5. Change in availability of essential times at facilities, from baseline to endline
Essential Item	Care component	Baseline % available	Endline % available	Endline - Baseline
Measuring tape	Physical	93.2%	98.2%	4.9%
Stethoscope	Physical	90.5%	97.6%	7.0%*
Scale	Physical	85.1%	90.6%	5.4%
BP cuff plus	Physical	82.4%	93.9%	11.5%**
Obstetric stethoscope	Physical	79.7%	74.8%	-5.0%
Antimalarial	Preventive	85.1%	95.7%	10.6%**
Iron supp	Preventive	62.2%	86.0%	23.9%***
Insecticide-treated net	Preventive	59.5%	70.8%	11.4%
Tetanus toxoid	Preventive	25.7%	59.0%	33.3%***
Hemoglobin test	Diagnostic	62.2%	55.0%	-7.2%
HIV test	Diagnostic	46.0%	59.9%	13.9%*
Syphilis test	Diagnostic	24.3%	38.6%	14.3%*
Urine test	Diagnostic	13.5%	12.8%	-0.8%
Notes P-values from chi-squared tests are coded as *<0.05, **<0.01, ***<0.001. Baseline has observations from 74 facilities, and endline has observatioins from 329 facilities.

### Sheet: Table S6
Table S6. Proportions of completion, by availability of essential items and provider qualification
Action	Care component	Completion % when essential item was available (number of observations)	Completion % when essential item was unavailable (number of observations)	Difference in completion % conditional on essential item availability	Highest completion % among providers grouped by training level and gender	Completion % by A1/L2/MD, female	Completion % by A1/L2/MD, male	Completion % by A2, female	Completion % by A2, male	Completion % by A3 or below	Completion % by Midwives
Baseline
Measure: uterine height	Physical exams	97% (359)	97% (36)	0	1	1	0.98	0.97	0.96	0.93	0.98
Check: fetal heartbeat	Physical exams	96% (322)	86% (70)	10%**	1	1	0.95	1	0.98	80%***	0.97
Measure: weight	Physical exams	82% (326)	53% (74)	29%***	0.91	0.73	69%*	0.82	0.78	0.91	0.89
Measure: blood pressure	Physical exams	79% (324)	60% (73)	18%**	0.86	0.74	0.74	0.85	0.74	0.86	0.78
Check: chest auscultation	Physical exams	32% (361)	27% (33)	0.05	0.47	0.47	0.31	0.42	13%**	0.31	25%*
Give/Prescribe: antimalarial	Preventive treatment	64% (272)	41% (37)	23%*	0.78	0.73	50%**	0.67	39%***	39%***	0.78
Give/Prescribe: Iron	Preventive treatment	59% (218)	33% (91)	26%***	0.7	0.7	0.55	0.6	0.53	0.55	0.55
Giver/Prescribe: Tetanus vaccine	Preventive treatment	57% (148)	40% (161)	18%**	0.76	0.7	0.55	0.76	33%*	27%*	0.51
Give: ITN	Preventive treatment	56% (254)	16% (161)	39%***	0.8	0.8	24%***	0.71	55%*	46%*	46%**
Test: HIV	Diagnostic tests	49% (166)	19% (143)	30%***	0.93	0.93	35%***	58%**	NA	32%***	25%***
Test: urine	Diagnostic tests	48% (60)	17% (249)	31%***	0.89	0.89	19%***	0.55	NA	NA	NA
Test: syphilis	Diagnostic tests	40% (89)	30% (220)	0.11	0.77	0.77	26%**	33%**	NA	0.46	NA
Test: hemoglobin	Diagnostic tests	32% (209)	13% (56)	19%**	0.5	0.38	0.29	0.39	0%**	0.5	0.26
Endline
Measure: uterine height	Physical exams	98% (1739)	100% (35)	-2%	100%	100%	100%	98%	100%	97%	97%
Check: fetal heartbeat	Physical exams	94% (1295)	83% (479)	11%***	97%	95%	90%	93%	97%	95%	94%
Measure: weight	Physical exams	86% (1614)	60% (160)	26%***	92%	90%	81%**	88%	80%**	68%***	92%
Measure: blood pressure	Physical exams	82% (1651)	76% (123)	5%	93%	85%	76%**	87%	93%	59%***	77%**
Check: chest auscultation	Physical exams	39% (1734)	8% (40)	32%***	56%	35%***	44%	33%***	56%	47%	45%
Give/Prescribe: antimalarial	Preventive treatment	88% (1699)	71% (75)	17%***	93%	92%	82%***	93%	92%	87%*	74%***
Give/Prescribe: Iron	Preventive treatment	85% (1511)	65% (263)	19%***	93%	90%	74%***	85%	93%	88%	78%**
Giver/Prescribe: Tetanus vaccine	Preventive treatment	74% (1063)	56% (362)	18%***	79%	77%	78%	76%	64%*	79%	64%*
Give: ITN	Preventive treatment	72% (1239)	38% (535)	34%***	75%	75%	68%	75%	60%**	71%	69%
Test: HIV	Diagnostic tests	49% (1071)	15% (703)	34%***	56%	54%	32%**	54%	22%**	56%	33%***
Test: urine	Diagnostic tests	55% (266)	23% (1508)	31%***	79%	53%*	NA	59%	NA	79%	15%***
Test: syphilis	Diagnostic tests	24% (703)	13% (1071)	11%***	48%	24%***	19%**	23%***	12%**	48%	17%***
Test: hemoglobin	Diagnostic tests	53% (990)	29% (242)	24%***	63%	55%	33%**	58%	45%	63%	34%***
Notes P-values from chi-squared tests are coded as *<0.05, **<0.01, ***<0.001; NA when the number of observations is less than 10 in the group.

### Sheet: Table S7
Table S7. Logistic regression models for factors associated with completion of each recommended action during the first ANC consultation.
Variable	Recommended action
	Measure: uterine height	Check: fetal heartbeat	Measure: weight	Measure: blood pressure	Check: chest ausculation	Give: insecticide treated net	Give/Prescribe: antimalarial	Give/Prescribe: tetanus vaccine	Give/Prescribe: iron	Test: HIV	Test: urine	Test: syphilis	Test: hemoglobin
	OR [95%CI]	OR [95%CI]	OR [95%CI]	OR [95%CI]	OR [95%CI]	OR [95%CI]	OR [95%CI]	OR [95%CI]	OR [95%CI]	OR [95%CI]	OR [95%CI]	OR [95%CI]	OR [95%CI]
(intercept)	4.00* [1.13, 14.17]	0.83 [0.14, 5.00]	2.76* [1.19, 6.40]	0.98 [0.30, 3.23]	0.15*** [0.07, 0.33]	0.06*** [0.02, 0.23]	0.27 [0.06, 1.30]	1.37 [0.30, 6.29]	0.65 [0.30, 1.43]	0.10*** [0.05, 0.21]	0.12*** [0.05, 0.29]	0.65 [0.17, 2.42]	0.13** [0.04, 0.45]
Healthcare facility variables:
Have essential item		5.27* [1.43, 19.38]	2.49** [1.25, 4.98]	2.48** [1.34, 4.58]		5.91*** [3.36, 10.38]	5.96*** [2.24, 15.83]	3.24*** [1.76, 5.97]	3.12*** [1.70, 5.74]	5.09*** [2.68, 9.68]	9.33*** [3.69, 23.61]		2.32 [0.89, 6.04]
Urban											7.93** [2.04, 30.85]	2.21 [0.74, 6.56]	2.29 [0.73, 7.18]
Healthcare provider variables:
A1/L2/MD, Female			0.26** [0.09, 0.71]		1.35 [0.55, 3.31]	2.10 [0.92, 4.80]	0.73 [0.29, 1.84]	1.53 [0.58, 4.05]		7.72*** [2.97, 20.04]	3.94* [1.27, 12.21]	5.74*** [2.33, 14.12]	0.94 [0.32, 2.77]
A1/L2/MD, Male		1.16 [0.09, 14.38]	0.24** [0.08, 0.68]		0.44 [0.15, 1.26]	0.39 [0.15, 1.06]	1.15 [0.30, 4.34]	3.64 [0.90, 14.71]		2.69 [0.79, 9.15]	0.36 [0.05, 2.45]	3.31 [1.00, 10.98]	0.64 [0.16, 2.59]
A2, Female		4.51 [0.44, 45.98]	0.27** [0.11, 0.66]		1.04 [0.49, 2.23]	1.90 [0.98, 3.66]	0.52 [0.24, 1.13]	0.64 [0.28, 1.44]		2.92** [1.32, 6.44]	2.51 [0.93, 6.81]	3.09** [1.43, 6.68]	1.85 [0.79, 4.29]
A2, Male		0.20 [0.04, 1.05]	0.13*** [0.05, 0.36]		0.13** [0.03, 0.49]	0.70 [0.30, 1.63]	0.21** [0.07, 0.66]	0.46 [0.14, 1.47]		1.62 [0.43, 6.12]		1.24 [0.35, 4.40]	0.24 [0.03, 2.05]
A3 or below		0.14* [0.03, 0.71]	0.35 [0.12, 1.02]		0.67 [0.26, 1.75]	0.57 [0.24, 1.38]	0.12*** [0.05, 0.34]	0.84 [0.29, 2.45]		1.27 [0.44, 3.67]	1.92 [0.53, 6.87]	1.48 [0.52, 4.21]	2.62 [0.85, 8.02]
Patient variables:
2nd wealth quintile			1.34 [0.60, 2.98]		0.93 [0.32, 2.68]			0.68 [0.27, 1.68]	1.17 [0.51, 2.70]
3rd wealth quintile			2.16 [0.89, 5.26]		4.07** [1.63, 10.18]			0.41 [0.16, 1.05]	0.54 [0.24, 1.24]
4th wealth quintile			2.53* [1.08, 5.90]		8.55*** [3.45, 21.20]			0.29* [0.11, 0.78]	0.42* [0.18, 0.96]
5th wealth quintile			5.66** [1.83, 17.51]		12.24*** [4.55, 32.95]			1.00 [0.35, 2.86]	0.43 [0.18, 1.05]
Age 18-25, first pregnancy		5.02 [0.47, 53.10]						1.01 [0.42, 2.42]			0.94 [0.34, 2.65]
Age 26-35		0.65 [0.16, 2.62]						0.50 [0.25, 1.01]			0.29* [0.11, 0.77]
Age 36+		0.70 [0.06, 7.77]						0.36 [0.12, 1.10]			1.73 [0.53, 5.67]
Age under 18		0.17* [0.03, 0.98]						0.04** [0.00, 0.33]			0.79 [0.18, 3.51]
Education, advanced													2.41* [1.01, 5.72]
Education, basic													0.90 [0.33, 2.44]
Education, intermediate													0.25 [0.06, 1.07]
2nd trimester	13.08** [2.38, 71.95]	10.37** [1.86, 57.80]		2.18 [0.68, 6.98]		3.39 [0.96, 11.93]	3.25 [0.90, 11.77]	1.69 [0.42, 6.89]				0.40 [0.11, 1.54]
3rd trimester	17.12** [2.60, 112.68]	33.39*** [4.19, 266.31]		1.05 [0.33, 3.32]		3.02 [0.86, 10.66]	1.69 [0.47, 6.12]	0.60 [0.14, 2.54]				0.27 [0.07, 1.04]
N	314	316	321	320	317	331	243	243	243	243	243	243	213
AIC	71.75	118.50	323.76	352.07	331.04	395.46	297.58	303.76	322.32	277.92	213.98	306.72	239.66
BIC	83.00	167.32	365.24	367.14	368.62	429.68	329.02	363.14	343.28	302.37	255.9	338.16	276.64
Pseudo R-squared	0.13	0.41	0.18	0.07	0.30	0.25	0.22	0.32	0.14	0.29	0.41	0.15	0.23
Notes P-values are coded as *<0.05, **<0.01, ***<0.001.
